# Socioeconomic disparities in substance use disorder prevalence and severity across the life course

**DOI:** 10.64898/2026.09.03.26362182

**Authors:** Peter B. Barr, Megan E. Cooke, Sally I-Chun Kuo, Henri M. Garrison-Desany, Gayathri Pandey, Kathleen K. Bucholz, Howard J. Edenberg, Sivan Kinreich, Bernice Porjesz, Jessica E. Salvatore, Jacquelyn L. Meyers

**Author notes:** Corresponding author: Peter B. Barr, Department of Psychiatry and Behavioral Sciences SUNY Downstate Health Sciences University, 450 Clarkson Ave, MSC 1203, Brooklyn, NY 11203.

## Abstract

Gradients across socioeconomic status (SES) exist across most health conditions. While there has been significant attention devoted to the relationship between SES and physical and mental health, less research has examined how these relate to substance use disorders (SUD). In the current study, we use data from the prospective study within the Collaborative Study on the Genetics of Alcoholism (COGA) to explore the relationship between SES (in early life and adulthood) with multiple substance use disorders (alcohol, tobacco, cannabis, opioid, cocaine, and other substances). We find that early life SES (parental education and income) are associated with lower odds of lifetime diagnoses and lower severity for tobacco (TUD) and cannabis (CUD) use disorders. Associations with TUD remain after adjusting for demographic and familial risk, but associations with CUD were null after including familial risk factors. In participants aged 25+, adult education was associated with lower odds of diagnosis and severity for each of the SUD considered, conditional on early life SES, adult income, sociodemographic characteristics, and familial risk for SUD. Exploratory analyses of changes in SES revealed that those who were upwardly or downwardly mobile were at the lowest or greatest risk for more severe SUD across multiple substances, respectively. Our results demonstrate the relevance of both early life and adult SES in SUD risk. Early life conditions seem particularly relevant for specific substances while greater adult education was associated with reduced risk across all forms of SUDs.
