## Supplemental tables for "Socioeconomic disparities in substance use disorder prevalence and severity across the life course"

### Sheet: Table S1
Supplemantal Table 1: Descriptive Statistics of Socioeconomic Indicators Between Parents in COGA Families
			1	2	3	4	5
Pearson correlations	1	Mothers reported income (2024 dollars)	1	-	-	-	-
	2	Fathers reported income (2024 dollars)	0.750686	1	-	-	-
	3	Duel parent education	0.458236	0.444509	1	-	-
	4	Father only education	-	0.535443	-	1	-
	5	Mother only education	0.401724	-	-	-	1
N			3021	2013	1916	366	1418
Mean			83228.5	97678.4	14.131	12.6421	12.7786
SD			71366.5	79756.9	1.96498	2.43609	2.12431

### Sheet: Table S2
Supplemental Table 2: Associations between early life SES and SUD Diagnosis in the COGA Prospective Study (N = 3,721)
Model	Outcome	Predictor	N	Beta	SE	P-value	95% CI (low)	95% CI (high)	OR	OR 95% CI (low)	OR 95% CI (high)
SES only	AUD dx	Parent income	3570	0.123451	0.0423744	0.00357587	0.0403971	0.206505	1.13139	1.04122	1.22937
SES only	AUD dx	Parent education	3570	-0.0387698	0.0433404	0.371033	-0.123717	0.0461775	0.961972	0.88363	1.04726
SES only	TUD dx	Parent income	3560	-0.158876	0.0559991	0.00455232	-0.268634	-0.0491177	0.853102	0.764423	0.952069
SES only	TUD dx	Parent education	3560	-0.32763	0.0498072	4.76923e-11	-0.425253	-0.230008	0.720629	0.653605	0.794527
SES only	CUD dx	Parent income	3566	-0.134708	0.045869	0.00331613	-0.224612	-0.0448051	0.873971	0.798826	0.956184
SES only	CUD dx	Parent education	3566	-0.220073	0.0436742	4.6804e-07	-0.305674	-0.134472	0.80246	0.736626	0.874178
SES only	OUD dx	Parent income	3569	0.0348582	0.0781523	0.655576	-0.11832	0.188037	1.03547	0.888411	1.20688
SES only	OUD dx	Parent education	3569	-0.0679183	0.0829182	0.412729	-0.230438	0.0946013	0.934337	0.794186	1.09922
SES only	CoUD dx	Parent income	3568	0.0772292	0.0858386	0.368278	-0.0910144	0.245473	1.08029	0.913005	1.27823
SES only	CoUD dx	Parent education	3568	-0.0855458	0.0915667	0.350177	-0.265016	0.0939248	0.918011	0.767193	1.09848
SES only	Other SUD dx	Parent income	3570	0.0716018	0.077682	0.356669	-0.0806548	0.223858	1.07423	0.922512	1.25089
SES only	Other SUD dx	Parent education	3570	-0.0730753	0.0831022	0.379215	-0.235956	0.0898049	0.929531	0.789816	1.09396
SES + demographics	AUD dx	Parent income	3560	0.0630785	0.0423617	0.136475	-0.0199504	0.146107	1.06511	0.980247	1.15732
SES + demographics	AUD dx	Parent education	3560	-0.0524488	0.04562	0.250273	-0.141864	0.0369665	0.948903	0.867739	1.03766
SES + demographics	TUD dx	Parent income	3550	-0.281448	0.0616815	5.04468e-06	-0.402343	-0.160552	0.75469	0.668751	0.851674
SES + demographics	TUD dx	Parent education	3550	-0.392197	0.0514269	2.41584e-14	-0.492993	-0.2914	0.675571	0.610795	0.747217
SES + demographics	CUD dx	Parent income	3556	-0.113428	0.0467312	0.015214	-0.205021	-0.0218349	0.892768	0.81463	0.978402
SES + demographics	CUD dx	Parent education	3556	-0.187369	0.0455858	3.9521e-05	-0.276718	-0.0980213	0.829137	0.758269	0.90663
SES + demographics	OUD dx	Parent income	3559	-0.0811795	0.0841298	0.334579	-0.246074	0.0837149	0.922028	0.781864	1.08732
SES + demographics	OUD dx	Parent education	3559	-0.13656	0.082968	0.0997774	-0.299177	0.0260574	0.872354	0.741428	1.0264
SES + demographics	CoUD dx	Parent income	3558	-0.0306369	0.0938765	0.744157	-0.214635	0.153361	0.969828	0.806836	1.16575
SES + demographics	CoUD dx	Parent education	3558	-0.130323	0.0932167	0.162094	-0.313028	0.0523818	0.877812	0.73123	1.05378
SES + demographics	Other SUD dx	Parent income	3560	-0.0280959	0.084177	0.738552	-0.193083	0.136891	0.972295	0.824414	1.1467
SES + demographics	Other SUD dx	Parent education	3560	-0.132285	0.0839847	0.115231	-0.296895	0.0323248	0.876091	0.743122	1.03285
SES + demo & FHD	AUD dx	Parent income	3463	0.112243	0.0419554	0.00746635	0.0300105	0.194476	1.11878	1.03047	1.21467
SES + demo & FHD	AUD dx	Parent education	3463	0.0705956	0.0466473	0.13018	-0.0208331	0.162024	1.07315	0.979382	1.17589
SES + demo & FHD	TUD dx	Parent income	3453	-0.227681	0.0579344	8.49504e-05	-0.341233	-0.11413	0.796378	0.710893	0.892142
SES + demo & FHD	TUD dx	Parent education	3453	-0.308253	0.0531083	6.46577e-09	-0.412345	-0.204161	0.734729	0.662096	0.815331
SES + demo & FHD	CUD dx	Parent income	3459	-0.0779448	0.046316	0.0923959	-0.168724	0.0128345	0.925015	0.844742	1.01292
SES + demo & FHD	CUD dx	Parent education	3459	-0.0988562	0.0465888	0.0338473	-0.19017	-0.0075421	0.905873	0.826818	0.992486
SES + demo & FHD	OUD dx	Parent income	3462	-0.0232803	0.078656	0.767249	-0.177446	0.130885	0.976989	0.837406	1.13984
SES + demo & FHD	OUD dx	Parent education	3462	-0.00760329	0.0869419	0.930312	-0.178009	0.162803	0.992426	0.836935	1.1768
SES + demo & FHD	CoUD dx	Parent income	3461	0.0290114	0.0886569	0.743492	-0.144756	0.202779	1.02944	0.865233	1.2248
SES + demo & FHD	CoUD dx	Parent education	3461	0.00691026	0.0980741	0.943828	-0.185315	0.199136	1.00693	0.830843	1.22035
SES + demo & FHD	Other SUD dx	Parent income	3463	0.0201017	0.0789311	0.798975	-0.134603	0.174807	1.02031	0.874063	1.19102
SES + demo & FHD	Other SUD dx	Parent education	3463	-0.0234952	0.0883992	0.790405	-0.196758	0.149767	0.976779	0.82139	1.16156

### Sheet: Table S3
Supplemental Table 3: Associations between early life SES and SUD Severity in the COGA Prospective Study (N = 3,721)
Model	Outcome	Predictor	N	Beta	SE	P-value	95% CI (low)	95% CI (high)	IRR	IRR 95% CI (low)	IRR 95% CI (high)
SES only	AUD sx	Parent income	3570	0.046786	0.0238523	0.0498217	3.55869e-05	0.0935365	1.0479	1.00004	1.09805
SES only	AUD sx	Parent education	3570	-0.0461921	0.0288855	0.109788	-0.102808	0.0104235	0.954859	0.902301	1.01048
SES only	TUD sx	Parent income	3548	-0.171491	0.0466428	0.000236273	-0.262911	-0.0800715	0.842408	0.76881	0.92305
SES only	TUD sx	Parent education	3548	-0.276042	0.0390749	1.61284e-12	-0.352628	-0.199455	0.758781	0.702838	0.819177
SES only	CUD sx	Parent income	3566	-0.0945739	0.0349954	0.0068828	-0.163165	-0.0259828	0.909761	0.849451	0.974352
SES only	CUD sx	Parent education	3566	-0.132728	0.0313956	2.36192e-05	-0.194263	-0.0711927	0.875703	0.823441	0.931282
SES only	OUD sx	Parent income	3569	0.0897538	0.0815262	0.270932	-0.0700377	0.249545	1.0939	0.932359	1.28344
SES only	OUD sx	Parent education	3569	-0.0844116	0.0829136	0.308646	-0.246922	0.0780991	0.919053	0.781201	1.08123
SES only	CoUD sx	Parent income	3568	0.0790867	0.0916419	0.388139	-0.100531	0.258705	1.0823	0.904357	1.29525
SES only	CoUD sx	Parent education	3568	-0.156967	0.0979038	0.108874	-0.348858	0.0349249	0.854733	0.705493	1.03554
SES only	Other SUD sx	Parent income	3570	0.00179742	0.0854142	0.983211	-0.165614	0.169209	1.0018	0.847373	1.18437
SES only	Other SUD sx	Parent education	3570	-0.0686345	0.0877307	0.434019	-0.240587	0.103318	0.933668	0.786167	1.10884
SES + demographics	AUD sx	Parent income	3560	0.00373987	0.0247411	0.87985	-0.0447527	0.0522325	1.00375	0.956234	1.05362
SES + demographics	AUD sx	Parent education	3560	-0.0552304	0.0288982	0.055978	-0.111871	0.00141004	0.946267	0.89416	1.00141
SES + demographics	TUD sx	Parent income	3538	-0.275105	0.0530897	2.1964e-07	-0.379161	-0.17105	0.759492	0.684435	0.84278
SES + demographics	TUD sx	Parent education	3538	-0.334032	0.0403093	1.16423e-16	-0.413038	-0.255026	0.716031	0.661637	0.774897
SES + demographics	CUD sx	Parent income	3556	-0.0788699	0.0392015	0.0442294	-0.155705	-0.00203496	0.92416	0.855812	0.997967
SES + demographics	CUD sx	Parent education	3556	-0.124922	0.0328975	0.00014627	-0.189401	-0.0604432	0.882565	0.827454	0.941347
SES + demographics	OUD sx	Parent income	3559	-0.118192	0.134725	0.380335	-0.382253	0.14587	0.888526	0.682322	1.15705
SES + demographics	OUD sx	Parent education	3559	-0.0407722	0.0913959	0.655521	-0.219908	0.138364	0.960048	0.802593	1.14839
SES + demographics	CoUD sx	Parent income	3558	-0.0107822	0.125888	0.931745	-0.257524	0.235959	0.989276	0.772963	1.26612
SES + demographics	CoUD sx	Parent education	3558	-0.162022	0.100417	0.106637	-0.358838	0.0347946	0.850423	0.698487	1.03541
SES + demographics	Other SUD sx	Parent income	3560	-0.102738	0.104067	0.323527	-0.306709	0.101232	0.902363	0.735865	1.10653
SES + demographics	Other SUD sx	Parent education	3560	0.0205192	0.108002	0.849318	-0.191165	0.232204	1.02073	0.825996	1.26138
SES + demo & FHD	AUD sx	Parent income	3463	0.0400542	0.023243	0.0848383	-0.00550214	0.0856105	1.04087	0.994513	1.08938
SES + demo & FHD	AUD sx	Parent education	3463	0.0280354	0.0279497	0.315828	-0.0267459	0.0828168	1.02843	0.973609	1.08634
SES + demo & FHD	TUD sx	Parent income	3441	-0.2362	0.049355	1.70356e-06	-0.332936	-0.139465	0.789622	0.716816	0.869824
SES + demo & FHD	TUD sx	Parent education	3441	-0.276206	0.0423839	7.18368e-11	-0.359278	-0.193134	0.758657	0.69818	0.824372
SES + demo & FHD	CUD sx	Parent income	3459	-0.0322243	0.0402311	0.423143	-0.111077	0.0466287	0.968289	0.89487	1.04773
SES + demo & FHD	CUD sx	Parent education	3459	-0.0597347	0.034923	0.0871794	-0.128184	0.00871443	0.942014	0.879692	1.00875
SES + demo & FHD	OUD sx	Parent income	3462	-0.016902	0.151964	0.911439	-0.314752	0.280948	0.98324	0.72997	1.32438
SES + demo & FHD	OUD sx	Parent education	3462	0.0136056	0.111403	0.902796	-0.204745	0.231956	1.0137	0.814855	1.26106
SES + demo & FHD	CoUD sx	Parent income	3461	0.0997613	0.144447	0.489789	-0.183355	0.382877	1.10491	0.832473	1.4665
SES + demo & FHD	CoUD sx	Parent education	3461	-0.0754611	0.127067	0.5526	-0.324512	0.17359	0.927316	0.72288	1.18957
SES + demo & FHD	Other SUD sx	Parent income	3463	-0.0298272	0.107918	0.78225	-0.241346	0.181692	0.970613	0.78557	1.19924
SES + demo & FHD	Other SUD sx	Parent education	3463	0.0748607	0.109926	0.495867	-0.140595	0.290316	1.07773	0.868841	1.33685

### Sheet: Table S4
Supplemental Table 4: Associations between early life SES and SUD Diagnosis in the COGA Prospective Study Participants Aged 25+ (N = 1,844)
Model	Outcome	Predictor	N	Beta	SE	P-value	95% CI (low)	95% CI (high)	OR	OR 95% CI (low)	OR 95% CI (high)
SES only	AUD dx	Parent income	1794	0.122088	0.0579259	0.0350611	0.00855291	0.235622	1.12985	1.00859	1.2657
SES only	AUD dx	Parent education	1794	-0.0835912	0.0562715	0.137412	-0.193883	0.026701	0.919807	0.823754	1.02706
SES only	TUD dx	Parent income	1794	-0.151356	0.0711478	0.0333911	-0.290806	-0.0119065	0.859541	0.747661	0.988164
SES only	TUD dx	Parent education	1794	-0.361261	0.0650271	2.7674e-08	-0.488714	-0.233808	0.696797	0.613415	0.791514
SES only	CUD dx	Parent income	1793	-0.171367	0.0630927	0.00660539	-0.295028	-0.0477051	0.842513	0.74451	0.953415
SES only	CUD dx	Parent education	1793	-0.238536	0.0588419	5.03835e-05	-0.353866	-0.123206	0.787781	0.701969	0.884082
SES only	OUD dx	Parent income	1794	0.0775421	0.0893453	0.385454	-0.0975747	0.252659	1.08063	0.907035	1.28744
SES only	OUD dx	Parent education	1794	-0.189345	0.102138	0.0637658	-0.389537	0.0108457	0.827501	0.677371	1.0109
SES only	CoUD dx	Parent income	1794	-0.0666915	0.113499	0.556803	-0.289149	0.155766	0.935484	0.748901	1.16855
SES only	CoUD dx	Parent education	1794	-0.0271306	0.111172	0.807198	-0.245027	0.190766	0.973234	0.782683	1.21018
SES only	Other SUD dx	Parent income	1794	0.16334	0.0857515	0.0568048	-0.00473261	0.331413	1.17744	0.995279	1.39294
SES only	Other SUD dx	Parent education	1794	-0.170299	0.104493	0.103152	-0.375105	0.0345075	0.843413	0.687217	1.03511
SES + demographics	AUD dx	Parent income	1786	0.0649318	0.0596396	0.276271	-0.0519619	0.181825	1.06709	0.949365	1.1994
SES + demographics	AUD dx	Parent education	1786	-0.12897	0.0594449	0.0300394	-0.245482	-0.0124579	0.879	0.782327	0.987619
SES + demographics	TUD dx	Parent income	1786	-0.248432	0.0778223	0.00141145	-0.400964	-0.0959004	0.780023	0.669674	0.908555
SES + demographics	TUD dx	Parent education	1786	-0.422632	0.0664507	2.01641e-10	-0.552876	-0.292389	0.65532	0.575293	0.746478
SES + demographics	CUD dx	Parent income	1785	-0.149847	0.0671132	0.0255657	-0.281389	-0.0183049	0.86084	0.754735	0.981862
SES + demographics	CUD dx	Parent education	1785	-0.243526	0.0619451	8.44833e-05	-0.364938	-0.122113	0.783859	0.69424	0.885048
SES + demographics	OUD dx	Parent income	1786	-0.0401082	0.0957442	0.675282	-0.227767	0.14755	0.960686	0.79631	1.15899
SES + demographics	OUD dx	Parent education	1786	-0.272589	0.100873	0.00688609	-0.470299	-0.0748782	0.761406	0.624815	0.927857
SES + demographics	CoUD dx	Parent income	1786	-0.160466	0.126038	0.202964	-0.407501	0.086569	0.851747	0.665311	1.09043
SES + demographics	CoUD dx	Parent education	1786	-0.0934087	0.109332	0.392908	-0.3077	0.120883	0.910821	0.735136	1.12849
SES + demographics	Other SUD dx	Parent income	1786	0.0719621	0.0922602	0.435396	-0.108868	0.252792	1.07461	0.896849	1.28762
SES + demographics	Other SUD dx	Parent education	1786	-0.241597	0.104552	0.0208451	-0.446519	-0.0366747	0.785373	0.639851	0.96399
SES + demo & FHD	AUD dx	Parent income	1742	0.121146	0.0602052	0.0441963	0.00314418	0.239149	1.12879	1.00315	1.27017
SES + demo & FHD	AUD dx	Parent education	1742	-0.0270968	0.0611966	0.657923	-0.147042	0.0928486	0.973267	0.863258	1.0973
SES + demo & FHD	TUD dx	Parent income	1742	-0.198323	0.0721754	0.00599972	-0.339787	-0.0568595	0.820105	0.711922	0.944727
SES + demo & FHD	TUD dx	Parent education	1742	-0.341301	0.0690436	7.68213e-07	-0.476627	-0.205976	0.710845	0.620874	0.813853
SES + demo & FHD	CUD dx	Parent income	1741	-0.109619	0.0663178	0.0983452	-0.239601	0.0203642	0.896176	0.786941	1.02057
SES + demo & FHD	CUD dx	Parent education	1741	-0.159378	0.0633278	0.0118455	-0.283501	-0.0352556	0.852674	0.753143	0.965359
SES + demo & FHD	OUD dx	Parent income	1742	0.0294972	0.0902013	0.743657	-0.147297	0.206292	1.02994	0.863037	1.22911
SES + demo & FHD	OUD dx	Parent education	1742	-0.140698	0.106433	0.186189	-0.349307	0.0679112	0.868752	0.705176	1.07027
SES + demo & FHD	CoUD dx	Parent income	1742	-0.0818286	0.115634	0.479161	-0.308471	0.144814	0.92143	0.734569	1.15582
SES + demo & FHD	CoUD dx	Parent education	1742	0.0398736	0.114976	0.728742	-0.18548	0.265227	1.04068	0.830706	1.30373
SES + demo & FHD	Other SUD dx	Parent income	1742	0.126455	0.0873369	0.147645	-0.0447253	0.297635	1.1348	0.95626	1.34667
SES + demo & FHD	Other SUD dx	Parent education	1742	-0.12238	0.109753	0.26483	-0.337495	0.0927361	0.884812	0.713555	1.09717

### Sheet: Table S5
Supplemental Table 5: Associations between early life SES and SUD Severity in the COGA Prospective Study Participants Aged 25+ (N = 1,844)
Model	Outcome	Predictor	N	Beta	SE	P-value	95% CI (low)	95% CI (high)	IRR	IRR 95% CI (low)	IRR 95% CI (high)
SES only	AUD sx	Parent income	1794	0.0289455	0.0263935	0.272776	-0.0227857	0.0806767	1.02937	0.977472	1.08402
SES only	AUD sx	Parent education	1794	-0.060087	0.0319188	0.0597689	-0.122648	0.00247389	0.941683	0.884575	1.00248
SES only	TUD sx	Parent income	1792	-0.159053	0.0554255	0.0041091	-0.267687	-0.0504185	0.852952	0.765148	0.950831
SES only	TUD sx	Parent education	1792	-0.27467	0.047293	6.32873e-09	-0.367364	-0.181976	0.759823	0.692557	0.833622
SES only	CUD sx	Parent income	1793	-0.119553	0.0413498	0.00383691	-0.200599	-0.0385077	0.887317	0.818241	0.962224
SES only	CUD sx	Parent education	1793	-0.12465	0.0397836	0.00172917	-0.202626	-0.0466738	0.882806	0.816584	0.954399
SES only	OUD sx	Parent income	1794	0.138772	0.0890106	0.118986	-0.0356892	0.313232	1.14886	0.96494	1.36784
SES only	OUD sx	Parent education	1794	-0.195814	0.100055	0.0503408	-0.391923	0.000294474	0.822165	0.675756	1.00029
SES only	CoUD sx	Parent income	1794	-0.0361767	0.113379	0.749667	-0.258399	0.186046	0.96447	0.772287	1.20448
SES only	CoUD sx	Parent education	1794	-0.104728	0.116543	0.368853	-0.333152	0.123696	0.900569	0.716661	1.13167
SES only	Other SUD sx	Parent income	1794	0.0656306	0.0958131	0.493353	-0.122163	0.253424	1.06783	0.885004	1.28843
SES only	Other SUD sx	Parent education	1794	-0.136519	0.110663	0.217334	-0.35342	0.0803806	0.872389	0.702282	1.0837
SES + demographics	AUD sx	Parent income	1786	-0.0078389	0.0273668	0.774542	-0.0614778	0.0458	0.992192	0.940374	1.04687
SES + demographics	AUD sx	Parent education	1786	-0.0864196	0.030982	0.00528137	-0.147144	-0.0256949	0.917209	0.863169	0.974632
SES + demographics	TUD sx	Parent income	1784	-0.240724	0.0605044	6.93152e-05	-0.359313	-0.122136	0.786058	0.698156	0.885028
SES + demographics	TUD sx	Parent education	1784	-0.336091	0.0486464	4.88555e-12	-0.431438	-0.240744	0.714558	0.649574	0.786043
SES + demographics	CUD sx	Parent income	1785	-0.0896085	0.044041	0.0418852	-0.175929	-0.00328806	0.914289	0.838678	0.996717
SES + demographics	CUD sx	Parent education	1785	-0.148914	0.0418308	0.000370987	-0.230902	-0.0669254	0.861643	0.793817	0.935265
SES + demographics	OUD sx	Parent income	1786	-0.101701	0.11104	0.359721	-0.319339	0.115937	0.9033	0.726629	1.12292
SES + demographics	OUD sx	Parent education	1786	-0.166703	0.116545	0.152612	-0.395132	0.0617263	0.846451	0.673591	1.06367
SES + demographics	CoUD sx	Parent income	1786	-0.131716	0.128294	0.304574	-0.383172	0.11974	0.87659	0.681696	1.1272
SES + demographics	CoUD sx	Parent education	1786	-0.109717	0.113272	0.332736	-0.331729	0.112295	0.896088	0.717682	1.11884
SES + demographics	Other SUD sx	Parent income	1786	-0.0302564	0.106315	0.775957	-0.238634	0.178121	0.970197	0.787703	1.19497
SES + demographics	Other SUD sx	Parent education	1786	-0.00276824	0.139788	0.9842	-0.276753	0.271216	0.997236	0.758242	1.31156
SES + demo & FHD	AUD sx	Parent income	1742	0.0220267	0.0258588	0.394322	-0.0286566	0.07271	1.02227	0.97175	1.07542
SES + demo & FHD	AUD sx	Parent education	1742	-0.0159503	0.0299239	0.594015	-0.0746011	0.0427006	0.984176	0.928114	1.04363
SES + demo & FHD	TUD sx	Parent income	1740	-0.225034	0.0560096	5.87491e-05	-0.334813	-0.115255	0.798489	0.715472	0.891139
SES + demo & FHD	TUD sx	Parent education	1740	-0.277971	0.051681	7.50731e-08	-0.379265	-0.176676	0.757319	0.684364	0.838051
SES + demo & FHD	CUD sx	Parent income	1741	-0.0448674	0.0449514	0.318217	-0.132972	0.0432375	0.956124	0.875489	1.04419
SES + demo & FHD	CUD sx	Parent education	1741	-0.0832579	0.0439209	0.0580085	-0.169343	0.00282701	0.920114	0.844219	1.00283
SES + demo & FHD	OUD sx	Parent income	1742	-0.078288	0.120381	0.515477	-0.314235	0.157659	0.924698	0.730347	1.17077
SES + demo & FHD	OUD sx	Parent education	1742	-0.0530307	0.134087	0.692478	-0.315841	0.209779	0.948351	0.729175	1.23341
SES + demo & FHD	CoUD sx	Parent income	1742	-0.0354179	0.144625	0.806538	-0.318883	0.248048	0.965202	0.72696	1.28152
SES + demo & FHD	CoUD sx	Parent education	1742	-0.019776	0.153235	0.897312	-0.320116	0.280564	0.980418	0.726065	1.32388
SES + demo & FHD	Other SUD sx	Parent income	1742	-0.0289968	0.109152	0.790505	-0.242935	0.184941	0.97142	0.784323	1.20315
SES + demo & FHD	Other SUD sx	Parent education	1742	0.107895	0.145409	0.458083	-0.177108	0.392897	1.11393	0.83769	1.48127

### Sheet: Table S6
Supplemental Table 6: Associations between early life and adult SES and SUD Diagnosis in the COGA Prospective Study Participants Aged 25+ (N = 1,844)
Model	Outcome	Predictor	N	Beta	SE	P-value	95% CI (low)	95% CI (high)	OR	OR 95% CI (low)	OR 95% CI (high)
SES only	AUD dx	Parent education	1776	-0.0411805	0.0617487	0.504833	-0.162208	0.079847	0.959656	0.850264	1.08312
SES only	AUD dx	Adult education	1776	-0.267544	0.0744439	0.000325757	-0.413454	-0.121634	0.765256	0.661362	0.885472
SES only	AUD dx	Parent income	1776	0.114685	0.0618197	0.0635754	-0.00648207	0.235851	1.12152	0.993539	1.26599
SES only	AUD dx	Adult income	1776	0.14768	0.0585246	0.0116233	0.0329715	0.262388	1.15914	1.03352	1.30003
SES only	TUD dx	Parent education	1776	-0.0978987	0.075245	0.193236	-0.245379	0.0495814	0.906741	0.782408	1.05083
SES only	TUD dx	Adult education	1776	-0.954272	0.0915242	1.87776e-25	-1.13366	-0.774885	0.385092	0.321853	0.460757
SES only	TUD dx	Parent income	1776	0.0299834	0.0675358	0.657069	-0.102387	0.162354	1.03044	0.90268	1.17628
SES only	TUD dx	Adult income	1776	-0.0216038	0.0703215	0.75868	-0.159434	0.116226	0.978628	0.852626	1.12325
SES only	CUD dx	Parent education	1775	0.0109753	0.0654352	0.866798	-0.117278	0.139228	1.01104	0.889338	1.14939
SES only	CUD dx	Adult education	1775	-0.858348	0.0831059	5.24467e-25	-1.02124	-0.69546	0.423862	0.36015	0.498845
SES only	CUD dx	Parent income	1775	-0.012361	0.061091	0.839653	-0.132099	0.107377	0.987715	0.876254	1.11335
SES only	CUD dx	Adult income	1775	-0.0266874	0.0665655	0.68848	-0.157156	0.103781	0.973666	0.854571	1.10936
SES only	OUD dx	Parent education	1776	0.077388	0.11951	0.51728	-0.156852	0.311628	1.08046	0.854831	1.36565
SES only	OUD dx	Adult education	1776	-0.850268	0.145681	5.33053e-09	-1.1358	-0.564734	0.4273	0.321164	0.568512
SES only	OUD dx	Parent income	1776	0.214956	0.0913213	0.0185803	0.0359665	0.393946	1.23981	1.03662	1.48282
SES only	OUD dx	Adult income	1776	0.0103751	0.133084	0.93786	-0.250469	0.271219	1.01043	0.778436	1.31156
SES only	CoUD dx	Parent education	1776	0.192547	0.131446	0.142965	-0.0650866	0.45018	1.21233	0.936986	1.56859
SES only	CoUD dx	Adult education	1776	-0.785164	0.147978	1.12088e-07	-1.0752	-0.495127	0.456045	0.341229	0.609493
SES only	CoUD dx	Parent income	1776	0.0429228	0.106053	0.685676	-0.164941	0.250786	1.04386	0.847944	1.28504
SES only	CoUD dx	Adult income	1776	0.113382	0.131084	0.387062	-0.143542	0.370306	1.12006	0.866284	1.44818
SES only	Other SUD dx	Parent education	1776	0.102443	0.12247	0.402889	-0.137598	0.342483	1.10787	0.871449	1.40844
SES only	Other SUD dx	Adult education	1776	-0.876382	0.137668	1.94121e-10	-1.14621	-0.606553	0.416286	0.317839	0.545227
SES only	Other SUD dx	Parent income	1776	0.299346	0.0834245	0.00033293	0.135834	0.462859	1.34898	1.14549	1.58861
SES only	Other SUD dx	Adult income	1776	0.00774436	0.116346	0.94693	-0.220294	0.235783	1.00777	0.802283	1.2659
SES + demographics	AUD dx	Parent education	1771	-0.092314	0.0648906	0.154849	-0.2195	0.0348716	0.911819	0.802921	1.03549
SES + demographics	AUD dx	Adult education	1771	-0.21869	0.078775	0.00550105	-0.373089	-0.0642905	0.803571	0.688604	0.937733
SES + demographics	AUD dx	Parent income	1771	0.0772577	0.0625747	0.216961	-0.0453886	0.199904	1.08032	0.955626	1.22129
SES + demographics	AUD dx	Adult income	1771	0.0626975	0.060744	0.301997	-0.0563607	0.181756	1.0647	0.945198	1.19932
SES + demographics	TUD dx	Parent education	1771	-0.162602	0.0769127	0.0345056	-0.313351	-0.0118532	0.849929	0.730993	0.988217
SES + demographics	TUD dx	Adult education	1771	-0.978711	0.0971188	6.94977e-24	-1.16906	-0.788358	0.375795	0.310658	0.45459
SES + demographics	TUD dx	Parent income	1771	-0.0490961	0.0709527	0.488965	-0.188163	0.0899712	0.95209	0.828479	1.09414
SES + demographics	TUD dx	Adult income	1771	-0.125067	0.0725084	0.0845526	-0.267183	0.0170496	0.882438	0.765533	1.0172
SES + demographics	CUD dx	Parent education	1770	-0.0118636	0.0684062	0.862314	-0.14594	0.122213	0.988206	0.86421	1.12999
SES + demographics	CUD dx	Adult education	1770	-0.772189	0.0854051	1.54556e-19	-0.939584	-0.604795	0.462	0.390791	0.546186
SES + demographics	CUD dx	Parent income	1770	0.00412552	0.0653267	0.949645	-0.123915	0.132166	1.00413	0.883455	1.1413
SES + demographics	CUD dx	Adult income	1770	-0.114443	0.0715018	0.109473	-0.254587	0.0257002	0.891862	0.775237	1.02603
SES + demographics	OUD dx	Parent education	1771	-0.00676857	0.116822	0.953797	-0.23574	0.222203	0.993254	0.789986	1.24883
SES + demographics	OUD dx	Adult education	1771	-0.830535	0.153279	6.01134e-08	-1.13096	-0.530109	0.435816	0.322723	0.588541
SES + demographics	OUD dx	Parent income	1771	0.12824	0.0945346	0.174926	-0.0570474	0.313528	1.13683	0.944549	1.36824
SES + demographics	OUD dx	Adult income	1771	-0.127822	0.133116	0.336938	-0.388728	0.133085	0.88001	0.677918	1.14235
SES + demographics	CoUD dx	Parent education	1771	0.114923	0.126707	0.364406	-0.133422	0.363269	1.12179	0.875096	1.43802
SES + demographics	CoUD dx	Adult education	1771	-0.774098	0.153002	4.2058e-07	-1.07398	-0.474214	0.46112	0.341646	0.622374
SES + demographics	CoUD dx	Parent income	1771	-0.0200268	0.115874	0.862783	-0.24714	0.207086	0.980172	0.781031	1.23009
SES + demographics	CoUD dx	Adult income	1771	-0.00457169	0.131168	0.972196	-0.261661	0.252518	0.995439	0.769772	1.28726
SES + demographics	Other SUD dx	Parent education	1771	0.0316267	0.119101	0.79059	-0.201812	0.265065	1.03213	0.817249	1.30352
SES + demographics	Other SUD dx	Adult education	1771	-0.91905	0.14155	8.42906e-11	-1.19649	-0.641611	0.398898	0.302254	0.526444
SES + demographics	Other SUD dx	Parent income	1771	0.240487	0.0865939	0.00548315	0.0707635	0.410212	1.27187	1.07333	1.50714
SES + demographics	Other SUD dx	Adult income	1771	-0.0882829	0.119977	0.461832	-0.323437	0.146872	0.915502	0.723657	1.15821
SES + demo & FHD	AUD dx	Parent education	1727	-0.0135724	0.0667367	0.838844	-0.144376	0.117231	0.986519	0.865562	1.12438
SES + demo & FHD	AUD dx	Adult education	1727	-0.144085	0.0818369	0.0783008	-0.304485	0.0163157	0.865815	0.737503	1.01645
SES + demo & FHD	AUD dx	Parent income	1727	0.112478	0.0622516	0.0707889	-0.00953513	0.234491	1.11905	0.99051	1.26427
SES + demo & FHD	AUD dx	Adult income	1727	0.0903137	0.0621541	0.146207	-0.0315083	0.212136	1.09452	0.968983	1.23632
SES + demo & FHD	TUD dx	Parent education	1727	-0.0978078	0.0785679	0.213175	-0.251801	0.0561853	0.906823	0.7774	1.05779
SES + demo & FHD	TUD dx	Adult education	1727	-0.949107	0.0990534	9.53943e-22	-1.14325	-0.754963	0.387086	0.318781	0.470028
SES + demo & FHD	TUD dx	Parent income	1727	-0.0149029	0.0682259	0.827091	-0.148626	0.11882	0.985208	0.861892	1.12617
SES + demo & FHD	TUD dx	Adult income	1727	-0.112255	0.0736552	0.127493	-0.256619	0.032109	0.893816	0.773663	1.03263
SES + demo & FHD	CUD dx	Parent education	1726	0.0524035	0.0698881	0.453363	-0.0845772	0.189384	1.0538	0.918901	1.20851
SES + demo & FHD	CUD dx	Adult education	1726	-0.736609	0.0868507	2.22654e-17	-0.906836	-0.566381	0.478735	0.4038	0.567576
SES + demo & FHD	CUD dx	Parent income	1726	0.0290505	0.0662969	0.66125	-0.100891	0.158992	1.02948	0.904031	1.17233
SES + demo & FHD	CUD dx	Adult income	1726	-0.101573	0.0727501	0.162659	-0.244163	0.0410176	0.903416	0.78336	1.04187
SES + demo & FHD	OUD dx	Parent education	1727	0.105388	0.123415	0.393141	-0.136505	0.347282	1.11114	0.872402	1.41522
SES + demo & FHD	OUD dx	Adult education	1727	-0.782565	0.159915	9.89913e-07	-1.096	-0.469132	0.457232	0.334206	0.625545
SES + demo & FHD	OUD dx	Parent income	1727	0.189718	0.0938208	0.0431625	0.00582945	0.373607	1.20891	1.00585	1.45297
SES + demo & FHD	OUD dx	Adult income	1727	-0.128608	0.131546	0.32824	-0.386438	0.129222	0.879319	0.679473	1.13794
SES + demo & FHD	CoUD dx	Parent education	1727	0.229302	0.132618	0.083803	-0.0306303	0.489233	1.25772	0.969834	1.63107
SES + demo & FHD	CoUD dx	Adult education	1727	-0.721117	0.159053	5.79258e-06	-1.03286	-0.409374	0.486209	0.355987	0.664066
SES + demo & FHD	CoUD dx	Parent income	1727	0.0505447	0.111938	0.651599	-0.168853	0.269943	1.05184	0.844633	1.30989
SES + demo & FHD	CoUD dx	Adult income	1727	-0.0202964	0.134234	0.879817	-0.283395	0.242802	0.979908	0.753222	1.27482
SES + demo & FHD	Other SUD dx	Parent education	1727	0.138478	0.124511	0.266062	-0.105563	0.382519	1.14852	0.899818	1.46597
SES + demo & FHD	Other SUD dx	Adult education	1727	-0.892502	0.146682	1.1678e-09	-1.18	-0.605005	0.40963	0.307279	0.546072
SES + demo & FHD	Other SUD dx	Parent income	1727	0.293912	0.0880024	0.00083832	0.121428	0.466397	1.34167	1.12911	1.59424
SES + demo & FHD	Other SUD dx	Adult income	1727	-0.0990461	0.121483	0.414895	-0.337152	0.13906	0.905701	0.7138	1.14919

### Sheet: Table S7
Supplemental Table 7: Associations between early life and adult SES and SUD Severity in the COGA Prospective Study Participants Aged 25+ (N = 1,844)
Model	Outcome	Predictor	N	Beta	SE	P-value	95% CI (low)	95% CI (high)	IRR	IRR 95% CI (low)	IRR 95% CI (high)
SES only	AUD sx	Parent education	1776	-0.0116896	0.0360047	0.745431	-0.0822588	0.0588796	0.988378	0.921034	1.06065
SES only	AUD sx	Adult education	1776	-0.217675	0.0397182	4.24156e-08	-0.295523	-0.139828	0.804387	0.744142	0.869508
SES only	AUD sx	Parent income	1776	0.0402989	0.0267184	0.131482	-0.0120691	0.092667	1.04112	0.988003	1.0971
SES only	AUD sx	Adult income	1776	0.0713413	0.0318314	0.0250115	0.00895179	0.133731	1.07395	1.00899	1.14309
SES only	TUD sx	Parent education	1774	-0.0506284	0.0571761	0.375897	-0.162693	0.0614367	0.950632	0.849852	1.06336
SES only	TUD sx	Adult education	1774	-0.763779	0.063879	5.99383e-33	-0.888981	-0.638576	0.465903	0.411074	0.528044
SES only	TUD sx	Parent income	1774	-0.0343075	0.0515852	0.50601	-0.135415	0.0667996	0.966274	0.873354	1.06908
SES only	TUD sx	Adult income	1774	-0.0752394	0.0595362	0.206316	-0.19193	0.0414515	0.927521	0.825364	1.04232
SES only	CUD sx	Parent education	1775	0.0179014	0.0467464	0.701758	-0.0737215	0.109524	1.01806	0.92893	1.11575
SES only	CUD sx	Adult education	1775	-0.478201	0.0563835	2.22822e-17	-0.588713	-0.36769	0.619897	0.555041	0.692332
SES only	CUD sx	Parent income	1775	-0.0213297	0.0423498	0.614504	-0.104335	0.0616759	0.978896	0.900923	1.06362
SES only	CUD sx	Adult income	1775	-0.0346748	0.049149	0.480497	-0.131007	0.0616572	0.965919	0.877212	1.0636
SES only	OUD sx	Parent education	1776	0.0130305	0.130483	0.920453	-0.242716	0.268777	1.01312	0.784494	1.30836
SES only	OUD sx	Adult education	1776	-0.935706	0.178494	1.58658e-07	-1.28555	-0.585857	0.392309	0.276497	0.556629
SES only	OUD sx	Parent income	1776	0.255358	0.101979	0.0122793	0.0554783	0.455238	1.29092	1.05705	1.57655
SES only	OUD sx	Adult income	1776	-0.0755841	0.125719	0.547697	-0.321994	0.170825	0.927202	0.724703	1.18628
SES only	CoUD sx	Parent education	1776	0.080378	0.174985	0.645988	-0.262592	0.423348	1.0837	0.769056	1.52707
SES only	CoUD sx	Adult education	1776	-0.745463	0.15012	6.84275e-07	-1.0397	-0.451228	0.474514	0.353561	0.636846
SES only	CoUD sx	Parent income	1776	0.00636014	0.105539	0.951946	-0.200497	0.213217	1.00638	0.818324	1.23765
SES only	CoUD sx	Adult income	1776	0.112398	0.146211	0.442051	-0.174176	0.398971	1.11896	0.840149	1.49029
SES only	Other SUD sx	Parent education	1776	0.110548	0.122779	0.367917	-0.130098	0.351193	1.11689	0.878009	1.42076
SES only	Other SUD sx	Adult education	1776	-1.00202	0.128624	6.68713e-15	-1.25412	-0.749912	0.367139	0.285327	0.472408
SES only	Other SUD sx	Parent income	1776	0.247955	0.0776403	0.00140491	0.0957802	0.40013	1.2814	1.10052	1.49202
SES only	Other SUD sx	Adult income	1776	-0.0326714	0.110774	0.768042	-0.249789	0.184446	0.967856	0.778965	1.20255
SES + demographics	AUD sx	Parent education	1771	-0.0391788	0.0345747	0.257146	-0.106945	0.0285877	0.961579	0.898575	1.029
SES + demographics	AUD sx	Adult education	1771	-0.209257	0.0411237	3.60937e-07	-0.289859	-0.128655	0.811187	0.748369	0.879278
SES + demographics	AUD sx	Parent income	1771	0.0168159	0.0268344	0.530885	-0.0357796	0.0694114	1.01696	0.964853	1.07188
SES + demographics	AUD sx	Adult income	1771	0.0242651	0.0312268	0.437124	-0.0369395	0.0854697	1.02456	0.963734	1.08923
SES + demographics	TUD sx	Parent education	1769	-0.106681	0.0536699	0.0468423	-0.211874	-0.00148789	0.898813	0.809067	0.998513
SES + demographics	TUD sx	Adult education	1769	-0.809801	0.0622047	9.62761e-39	-0.931722	-0.687879	0.444947	0.393875	0.502641
SES + demographics	TUD sx	Parent income	1769	-0.100025	0.0545903	0.0669099	-0.207022	0.00697235	0.904815	0.813002	1.007
SES + demographics	TUD sx	Adult income	1769	-0.149501	0.0598076	0.0124296	-0.266724	-0.0322786	0.861137	0.765884	0.968237
SES + demographics	CUD sx	Parent education	1770	-0.0227603	0.0474727	0.631625	-0.115807	0.0702862	0.977497	0.890647	1.07282
SES + demographics	CUD sx	Adult education	1770	-0.423606	0.0600837	1.78589e-12	-0.54137	-0.305842	0.654682	0.581951	0.736503
SES + demographics	CUD sx	Parent income	1770	0.00772411	0.043326	0.858504	-0.0771949	0.0926431	1.00775	0.925709	1.09707
SES + demographics	CUD sx	Adult income	1770	-0.0837608	0.0529055	0.113372	-0.187455	0.0199339	0.919651	0.829066	1.02013
SES + demographics	OUD sx	Parent education	1771	0.106629	0.16509	0.518355	-0.216947	0.430204	1.11252	0.804973	1.53757
SES + demographics	OUD sx	Adult education	1771	-1.16238	0.199114	5.29106e-09	-1.55264	-0.772115	0.312741	0.211688	0.462035
SES + demographics	OUD sx	Parent income	1771	0.090691	0.110515	0.411861	-0.125918	0.3073	1.09493	0.881687	1.35975
SES + demographics	OUD sx	Adult income	1771	-0.168719	0.126773	0.183231	-0.417195	0.0797564	0.844746	0.658893	1.08302
SES + demographics	CoUD sx	Parent education	1771	0.0716054	0.161705	0.6579	-0.245337	0.388548	1.07423	0.782441	1.47484
SES + demographics	CoUD sx	Adult education	1771	-0.821146	0.237276	0.000538723	-1.28621	-0.356085	0.439927	0.276317	0.700413
SES + demographics	CoUD sx	Parent income	1771	-0.013493	0.114504	0.906195	-0.237921	0.210935	0.986598	0.788265	1.23483
SES + demographics	CoUD sx	Adult income	1771	-0.108871	0.17084	0.52395	-0.443717	0.225975	0.896846	0.641647	1.25354
SES + demographics	Other SUD sx	Parent education	1771	0.234411	0.15796	0.137812	-0.0751908	0.544013	1.26416	0.927566	1.72291
SES + demographics	Other SUD sx	Adult education	1771	-1.06525	0.151125	1.80482e-12	-1.36146	-0.769045	0.344642	0.256287	0.463456
SES + demographics	Other SUD sx	Parent income	1771	0.166167	0.0831249	0.0456081	0.00324208	0.329092	1.18077	1.00325	1.38971
SES + demographics	Other SUD sx	Adult income	1771	-0.102828	0.14105	0.465993	-0.379286	0.173631	0.902283	0.68435	1.18962
SES + demo & FHD	AUD sx	Parent education	1727	0.0160896	0.033479	0.63081	-0.0495293	0.0817085	1.01622	0.951677	1.08514
SES + demo & FHD	AUD sx	Adult education	1727	-0.15892	0.040679	9.35701e-05	-0.238651	-0.0791892	0.853065	0.78769	0.923865
SES + demo & FHD	AUD sx	Parent income	1727	0.0346312	0.0257271	0.17827	-0.0157938	0.0850563	1.03524	0.98433	1.08878
SES + demo & FHD	AUD sx	Adult income	1727	0.0292829	0.0307375	0.340755	-0.0309626	0.0895284	1.02972	0.969512	1.09366
SES + demo & FHD	TUD sx	Parent education	1725	-0.0672527	0.0555672	0.226166	-0.176164	0.0416591	0.934959	0.83848	1.04254
SES + demo & FHD	TUD sx	Adult education	1725	-0.752146	0.0608342	4.09891e-35	-0.871381	-0.632911	0.471354	0.418373	0.531043
SES + demo & FHD	TUD sx	Parent income	1725	-0.09249	0.0514994	0.0725034	-0.193429	0.00844879	0.911658	0.824128	1.00848
SES + demo & FHD	TUD sx	Adult income	1725	-0.159181	0.0599362	0.00791122	-0.276656	-0.0417057	0.852842	0.758316	0.959152
SES + demo & FHD	CUD sx	Parent education	1726	0.0213992	0.0485684	0.659503	-0.0737948	0.116593	1.02163	0.928862	1.12366
SES + demo & FHD	CUD sx	Adult education	1726	-0.358682	0.0624517	9.2819e-09	-0.481088	-0.236277	0.698596	0.618111	0.789562
SES + demo & FHD	CUD sx	Parent income	1726	0.0366174	0.0457468	0.423458	-0.0530463	0.126281	1.0373	0.948336	1.1346
SES + demo & FHD	CUD sx	Adult income	1726	-0.08881	0.0540756	0.100522	-0.194798	0.0171783	0.915019	0.823001	1.01733
SES + demo & FHD	OUD sx	Parent education	1727	0.15486	0.20394	0.447647	-0.244861	0.554582	1.16749	0.782813	1.74121
SES + demo & FHD	OUD sx	Adult education	1727	-0.92621	0.217885	2.12908e-05	-1.35326	-0.499155	0.396052	0.258395	0.607044
SES + demo & FHD	OUD sx	Parent income	1727	0.0702327	0.128317	0.584147	-0.181269	0.321734	1.07276	0.834211	1.37952
SES + demo & FHD	OUD sx	Adult income	1727	-0.260045	0.146634	0.0761579	-0.547448	0.0273579	0.771017	0.578424	1.02774
SES + demo & FHD	CoUD sx	Parent education	1727	0.0874382	0.193192	0.650839	-0.291218	0.466095	1.09137	0.747352	1.59376
SES + demo & FHD	CoUD sx	Adult education	1727	-0.630576	0.239435	0.0084485	-1.09987	-0.161283	0.532285	0.332915	0.851051
SES + demo & FHD	CoUD sx	Parent income	1727	0.0431649	0.126119	0.732159	-0.204029	0.290359	1.04411	0.815439	1.33691
SES + demo & FHD	CoUD sx	Adult income	1727	-0.138986	0.183339	0.448403	-0.498331	0.220359	0.87024	0.607544	1.24652
SES + demo & FHD	Other SUD sx	Parent education	1727	0.298855	0.166158	0.0720801	-0.026816	0.624525	1.34831	0.97354	1.86736
SES + demo & FHD	Other SUD sx	Adult education	1727	-0.888996	0.161711	3.85334e-08	-1.20595	-0.572043	0.411068	0.299408	0.564371
SES + demo & FHD	Other SUD sx	Parent income	1727	0.127873	0.0934	0.17097	-0.0551907	0.310937	1.13641	0.946305	1.3647
SES + demo & FHD	Other SUD sx	Adult income	1727	-0.142472	0.138711	0.304367	-0.414347	0.129402	0.867211	0.660772	1.13815
